# TGF-β-pathway-based polygenic risk score modifies the association between red meat intake and colorectal cancer risk: Application of a novel pathway-based PRS method

**DOI:** 10.1101/2025.06.13.25329599

**Authors:** Joel Sanchez Mendez, Bryan Queme, Yubo Fu, John Morrison, Juan P. Lewinger, Eric Kawaguchi, Huaiyu Mi, Mireia Obón-Santacana, Ferran Moratalla-Navarro, Vicente Martín, Victor Moreno, Conghui Qu, Jeroen R Huyghe, Polly A Newcomb, Amanda I Phipps, Claire E Thomas, David V Conti, Jun Wang, Elizabeth A Platz, Kala Visvanathan, Temitope O Keku, Christina C. Newton, Caroline Y Um, Anshul Kundaje, Marc J Gunter, Niki Dimou, Nikos Papadimitriou, Franzel JB van Duijnhoven, Satu Männistö, Gad Rennert, Alicja Wolk, Michael Hoffmeister, Hermann Brenner, Yu Tian, Loïc Le Marchand, Emmanouil Bouras, Konstantinos K. Tsilidis, D Timothy Bishop, Robert Maclnnis, Daniel D Buchanan, Cornelia M. Ulrich, Anita R. Peoples, Andrew J Pellatt, Li Li, Matthew AM Devall, Demetrius Albanes, Sonja I Berndt, Stephen B Gruber, Edward Ruiz-Narvaez, Mingyang Song, David A Drew, Andrew T Chan, Marios Giannakis, Li Hsu, Ulrike Peters, Mariana C. Stern, W. James Gauderman

**Author notes:** **Correspondence**: W. James Gauderman, Division of Biostatistics, Department of Population and Public Health Sciences, University of Southern California, 1845 N Soto St, room SSB 202K, Los Angeles, CA 90032. Mariana C. Stern, University of Southern California, Keck School of Medicine, Norris Comprehensive Cancer Center, 1441 Eastlake Avenue, room 4455, Los Angeles, CA 90089.

## Abstract

**Background:** Red and/or processed meat are established colorectal cancer (CRC) risk factors. Genome-wide association studies (GWAS) have reported over 200 variants associated with CRC risk. We used functional annotation data to identify subsets of variants within known pathways to construct pathway-based Polygenic Risk Scores (pPRS) to assess interactions with meat intake.

**Methods:** A pooled sample of 30,812 cases and 40,504 CRC controls from 27 studies were analyzed. Quantiles for red and processed meat intake were constructed. 204 GWAS variants were annotated to genes with AnnoQ and assessed for overrepresentation in PANTHER-reported pathways. pPRS’s were constructed from significantly overrepresented pathways. Covariate-adjusted logistic regression models evaluated interactions between pPRS and red or processed meat intake in relation to CRC risk.

**Results:** A total of 30 variants were overrepresented in four pathways: Presenilin-Alzheimer disease, Cadherin/WNT-signaling, Gonadotropin-releasing hormone receptor, and TGF-β signaling. We found a significant interaction between TGF-β-pPRS and red meat intake (OR_int_ = 0.95; 95% CI = 0.92-0.98; p = 0.003). When variants in the TGF-β pathway were assessed, we observed significant interactions of red meat with rs2337113 (intron *SMAD7* gene, Chr18), and rs2208603 (intergenic region *BMP5*, Chr6) (p = 0.0005 & 0.036, respectively). There was no evidence of pPRS x red meat interactions for other pathways or with processed meat

**Conclusions:** This pathway-based interaction analysis revealed a statistically significant interaction between variants in the TGF-β pathway and red meat consumption that impacts CRC risk.

**Impact:** These findings shed light into the possible mechanistic link between red meat consumption and CRC risk.

**Impact statement:** In this work, we developed pathway-based Polygenic Risk Scores which, for the first time, suggested that red meat intake interacts with variants overrepresented in TGF-β signaling pathway to impact colorectal cancer risk.
