## Supplementary Tables S1-S7 for "TGF-β-pathway-based polygenic risk score modifies the association between red meat intake and colorectal cancer risk: Application of a novel pathway-based PRS method"

### Sheet: Supplementary Table 1
	Supplementary Table S1. Distribution of cases and controls by participating studies and genotyping platform utilized.
	Accronym	Study Name	Study Site	Overall	Cases	Controls	Genotyping Platform
				(N=71316)	(N=30812)	(N=40504)
	ASTERISK	Association STudy Evaluating RISK for sporadic colorectal cancer	France	1797 (2.5%)	860 (2.8%)	937 (2.1%)	CytoSNP
	ATBC	Alpha-Tocopherol, Beta Carotene Cancer Prevention Study	Finland	171 (0.2%)	140 (0.5%)	31 (0.1%)	OncoArray
	CCFR	Colon Cancer Family Registry	United States, Australia, Canada	5164 (7.2%)	3012 (9.8%)	2152 (5.3%)	Axiom + Illumina_1M/1Mduo + Oncoarray
	CLUEII	Campaign against Cancer and Heart Disease II	United States	473 (0.6%)	229 (0.7%)	244 (0.6%)	OncoArray + Custom
	Colo2&3	Hawai’i Colorectal Cancer Studies 2&3	Hawai’i	208 (0.3%)	87 (0.3%)	121 (0.3%)	CytoSNP
	CPSII	American Cancer Society Cancer Prevention Study II nested case-control study	United States	1748 (2.5%)	876 (2.8%)	872 (2.2%)	Axiom + OncoArray + Custom
	CRCGEN	Colorectal Cancer Genetics & Genomics, Spanish study	Spain	1833 (2.6%)	807 (2.6%)	1026 (2.5%)	OncoArray
	DACHS	Darmkrebs: Chancen der Verhütung durch Screening	Germany	6294 (8.8%)	3514 (11.4%)	2780 (6.9%)	CytoSNP + OmniExpress + ExomeChip
	DALS	Diet Activity and Lifestyle Study	United States	2262 (3.2%)	1099 (3.6%)	1163 (2.9%)	CytoSNP + InitialGwas
	EPIC	European Prospective Investigation into Cancer and Nutrition	France, Germany, Greece, Italy, the Netherlands, Spain, Sweden, and United Kingdom	4145 (5.8%)	1921 (6.2%)	2224 (5.5%)	OmniExpress
	HPFS	Health Professionals Follow-Up Study	United States	1181 (1.7%)	585 (1.9%)	596 (1.5%)	OmniExpress + ExomeChip
	Kentucky	Kentucky Case-Control Study	United States	1876 (2.6%)	853 (2.8%)	1023 (2.5%)	Axiom
	LCCS	Leeds Colorectal Cancer Study	United Kingdom	1861 (2.6%)	1183 (3.8%)	678 (1.7%)	OncoArray + Custom
	MCCS	Melbourne Collaborative Cohort Study	Australia	1427 (2.0%)	754 (2.4%)	673 (1.7%)	Axiom + OncoArray
	MEC	Multiethnic Cohort Study	United States, Hawai'i	1419 (2.0%)	682 (2.2%)	737 (1.8%)	Axiom + Omni2.5 +OncoArray
	MECC	Molecular Epidemiology of Colorectal Cancer study	Israel	9015 (12.6%)	4924 (16%)	4091 (10.1%)	CytoSNP + OncoArray
	NCCCSI	North Carolina Colon Cancer Study, I	United States	1110 (1.6%)	421 (1.4%)	689 (1.7%)	OncoArray + Custom
	NCCCSII	North Carolina Colon Cancer Study, II	United States	1557 (2.2%)	758 (2.5%)	799 (2.0%)	OncoArray + Custom
	NHS	Nurses’ Health Study	United States	1903 (2.7%)	783 (2.5%)	1120 (2.8%)	OmniExpress + ExomeChip + OncoArray + Costum
	NHSII	Nurses’ Health Study	United States	209 (0.3%)	108 (0.4%)	101 (0.2%)	OncoArray
	PHS	Physicians’ Health Study	United States	744 (1.0%)	366 (1.2%)	378 (0.9%)	OmniExpress
	PLCO	Prostate, Lung, Colorectal, and Ovarian Cancer Screening Trial	United States	4865 (6.8%)	1092 (3.5%)	3775 (9.3%)	CytoSNP + InitialGwas + OncoArray + Custom
	SELECT	Selenium and Vitamin E Prevention Trial	United States, Canada, Puerto Rico	606 (0.8%)	303 (1.0%)	303 (0.7%)	OncoArray + Custom
	SMC_COSM	Swedish Mammography Cohort and Cohort of Swedish Men	Sweden	926 (1.3%)	423 (1.4%)	503 (1.2%)	OncoArray
	UKB	UK Biobank	United Kingdom	13967 (19.6%)	2810 (9.1%)	11157 (27.5%)	Axiom
	VITAL	VITamins And Lifestyle	United States	498 (0.7%)	240 (0.8%)	258 (0.6%)	CytoSNP
	WHI	Women’s Health Initiative Study	United States	4057 (5.7%)	1984 (6.4%)	2073 (5.1%)	CytoSNP + InitialGwas + OncoArray + Custom

### Sheet: Supplementary Table 2
	Supplementary Table S2. Single Nucleotide Polymorphisms (SNPs) previously reported to be associated with colorectal cancer at a genome-wide level, and resultant weights for Polygenic Risk Score (PRS) estimation.
	ID	Chromosome	Position	Reference Allele	Alternative Allele	Weight*	Full Label
	1	1	110365045	G	A	0.0385191	1:110365045:G:A:dose
	2	1	172864224	A	G	-0.0199598	1:172864224:A:G:dose
	3	1	183056222	T	C	-0.0751446	1:183056222:T:C:dose
	4	1	201885446	G	T	-0.048202	1:201885446:G:T:dose
	5	1	205163798	G	A	-0.0752352	1:205163798:G:A:dose
	6	1	222045446	G	T	0.0462901	1:222045446:G:T:dose
	7	1	22503282	G	C	-0.0485258	1:22503282:G:C:dose
	8	1	22583066	G	A	0.070137	1:22583066:G:A:dose
	9	1	22710877	G	C	-0.0706828	1:22710877:G:C:dose
	10	1	240408346	A	G	0.0370571	1:240408346:A:G:dose
	11	1	245181421	T	C	1.20672	1:245181421:T:C:dose
	12	1	38461319	C	A	-0.0497426	1:38461319:C:A:dose
	13	1	55247852	A	G	0.0631822	1:55247852:A:G:dose
	14	1	62673037	T	C	0.00784964	1:62673037:T:C:dose
	15	1	71040166	G	T	-0.0530689	1:71040166:G:T:dose
	16	10	101290301	T	C	0.0268884	10:101290301:T:C:dose
	17	10	101344263	G	A	0.0971183	10:101344263:G:A:dose
	18	10	104595248	G	A	0.000557865	10:104595248:G:A:dose
	19	10	114280702	T	C	0.0972721	10:114280702:T:C:dose
	20	10	114726843	G	A	0.0623155	10:114726843:G:A:dose
	21	10	29291556	C	T	0.0545607	10:29291556:C:T:dose
	22	10	52646093	G	A	-0.0649814	10:52646093:G:A:dose
	23	10	80819132	A	G	0.0774487	10:80819132:A:G:dose
	24	10	81048611	C	T	0.0526177	10:81048611:C:T:dose
	25	10	8663875	C	T	-0.024734	10:8663875:C:T:dose
	26	10	8739580	T	A	-0.102878	10:8739580:T:A:dose
	27	10	91574624	G	A	0.0549601	10:91574624:G:A:dose
	28	11	100717136	G	A	-0.100347	11:100717136:G:A:dose
	29	11	101616011	C	T	-0.0322944	11:101616011:C:T:dose
	30	11	10331664	A	C	0.0223364	11:10331664:A:C:dose
	31	11	111156836	T	C	-0.113198	11:111156836:T:C:dose
	32	11	118758089	C	T	0.0286387	11:118758089:C:T:dose
	33	11	61552680	G	T	-0.0612967	11:61552680:G:T:dose
	34	11	69938433	A	G	-0.0555367	11:69938433:A:G:dose
	35	11	74364566	A	C	0.075771	11:74364566:A:C:dose
	36	11	74409077	T	C	0.0570603	11:74409077:T:C:dose
	37	11	74628743	C	T	-0.180938	11:74628743:C:T:dose
	38	12	112007756	C	T	0.0725398	12:112007756:C:T:dose
	39	12	115094260	A	G	0.0457909	12:115094260:A:G:dose
	40	12	115098094	G	A	0.011831	12:115098094:G:A:dose
	41	12	115890922	T	C	0.0531661	12:115890922:T:C:dose
	42	12	117747590	T	G	0.0833038	12:117747590:T:G:dose
	43	12	31594813	C	T	-0.964125	12:31594813:C:T:dose
	44	12	43130624	A	G	0.0666535	12:43130624:A:G:dose
	45	12	4368352	T	C	-0.0263776	12:4368352:T:C:dose
	46	12	4388271	C	T	0.100115	12:4388271:C:T:dose
	47	12	4400808	C	T	0.0535926	12:4400808:C:T:dose
	48	12	51216890	T	C	0.100619	12:51216890:T:C:dose
	49	12	57540848	C	G	-0.0433362	12:57540848:C:G:dose
	50	12	6385727	C	T	0.0702418	12:6385727:C:T:dose
	51	12	6407044	A	C	0.0387083	12:6407044:A:C:dose
	52	12	64404555	T	C	-0.0373891	12:64404555:T:C:dose
	53	12	71518329	G	T	-0.0567297	12:71518329:G:T:dose
	54	12	96050887	A	G	-0.0424526	12:96050887:A:G:dose
	55	13	110352851	G	C	-0.0353564	13:110352851:G:C:dose
	56	13	111078872	A	G	0.0446557	13:111078872:A:G:dose
	57	13	27543193	C	T	0.122727	13:27543193:C:T:dose
	58	13	34093518	C	G	-0.0510714	13:34093518:C:G:dose
	59	13	37491650	T	C	0.0682649	13:37491650:T:C:dose
	60	13	73649152	A	G	-0.052766	13:73649152:A:G:dose
	61	13	73791554	T	C	0.0984391	13:73791554:T:C:dose
	62	13	73986628	A	G	0.00808208	13:73986628:A:G:dose
	63	13	78601413	A	C	0.0230454	13:78601413:A:C:dose
	64	14	51359658	T	G	0.0667831	14:51359658:T:G:dose
	65	14	52491655	T	C	0.0477449	14:52491655:T:C:dose
	66	14	54369299	G	A	0.040596	14:54369299:G:A:dose
	67	14	54419106	A	C	0.0876739	14:54419106:A:C:dose
	68	14	54445157	G	A	-0.0508624	14:54445157:G:A:dose
	69	14	59189361	G	A	-0.0686676	14:59189361:G:A:dose
	70	14	59208437	G	A	0.0488204	14:59208437:G:A:dose
	71	14	93014929	G	A	-0.0414759	14:93014929:G:A:dose
	72	14	99782937	G	A	0.0777473	14:99782937:G:A:dose
	73	15	32999806	C	T	-0.115869	15:32999806:C:T:dose
	74	15	33009574	C	G	0.0388678	15:33009574:C:G:dose
	75	15	33156386	G	A	0.0674061	15:33156386:G:A:dose
	76	15	67000117	C	A	-0.0543685	15:67000117:C:A:dose
	77	15	67402824	T	C	0.0719058	15:67402824:T:C:dose
	78	15	68075698	G	A	0.0658795	15:68075698:G:A:dose
	79	15	72508799	C	A	0.0494127	15:72508799:C:A:dose
	80	15	91185291	C	T	0.0462559	15:91185291:C:T:dose
	81	16	68743939	A	C	-0.0608454	16:68743939:A:C:dose
	82	16	80036840	A	G	-0.051691	16:80036840:A:G:dose
	83	16	86254051	C	A	0.0353398	16:86254051:C:A:dose
	84	16	86338288	A	T	-0.0596568	16:86338288:A:T:dose
	85	16	86703949	C	T	0.0673977	16:86703949:C:T:dose
	86	17	10707241	G	A	0.0780314	17:10707241:G:A:dose
	87	17	70413253	G	A	0.063163	17:70413253:G:A:dose
	88	17	800593	T	C	-0.00468869	17:800593:T:C:dose
	89	17	809643	G	A	-0.065085	17:809643:G:A:dose
	90	17	81053330	T	C	0.0728711	17:81053330:T:C:dose
	91	18	3616779	T	A	-0.0364991	18:3616779:T:A:dose
	92	18	46452327	A	G	-0.146964	18:46452327:A:G:dose
	93	19	1157642	G	A	-0.173048	19:1157642:G:A:dose
	94	19	16417198	C	T	0.0942097	19:16417198:C:T:dose
	95	19	33519927	T	G	-0.180345	19:33519927:T:G:dose
	96	19	41860296	A	G	0.0443603	19:41860296:A:G:dose
	97	19	49218602	C	T	0.0294231	19:49218602:C:T:dose
	98	19	5840926	C	A	0.0549848	19:5840926:C:A:dose
	99	19	59017640	G	A	0.0670894	19:59017640:G:A:dose
	100	2	136407479	A	G	0.0470551	2:136407479:A:G:dose
	101	2	159964552	T	C	0.0515818	2:159964552:T:C:dose
	102	2	169025379	A	G	0.0399327	2:169025379:A:G:dose
	103	2	199570718	G	A	0.0434448	2:199570718:G:A:dose
	104	2	199888532	C	G	0.059699	2:199888532:C:G:dose
	105	2	219191256	T	C	-0.0575382	2:219191256:T:C:dose
	106	2	48686695	T	A	-0.00123693	2:48686695:T:A:dose
	107	2	98275354	G	A	-0.102738	2:98275354:G:A:dose
	108	20	33187130	G	A	-0.0516321	20:33187130:G:A:dose
	109	20	42532821	C	T	0.0201692	20:42532821:C:T:dose
	110	20	42658274	A	C	0.0590988	20:42658274:A:C:dose
	111	20	47340117	A	G	-0.0684099	20:47340117:A:G:dose
	112	20	48986567	C	T	-0.0462988	20:48986567:C:T:dose
	113	20	49060191	C	T	-0.0704358	20:49060191:C:T:dose
	114	20	49256285	C	T	0.0700761	20:49256285:C:T:dose
	115	20	55831203	A	G	-0.0504318	20:55831203:A:G:dose
	116	20	57475191	A	G	0.00330954	20:57475191:A:G:dose
	117	20	60932414	T	C	0.120921	20:60932414:T:C:dose
	118	20	62308612	T	G	-0.0660385	20:62308612:T:G:dose
	119	20	6376481	G	A	-0.0940206	20:6376481:G:A:dose
	120	20	6603622	C	T	-0.0682921	20:6603622:C:T:dose
	121	20	6699595	T	G	0.0937664	20:6699595:T:G:dose
	122	20	6762221	C	T	0.0656457	20:6762221:C:T:dose
	123	20	7812350	T	C	0.0734788	20:7812350:T:C:dose
	124	21	47772439	G	A	0.0503704	21:47772439:G:A:dose
	125	22	29406076	T	G	-0.035861	22:29406076:T:G:dose
	126	22	39644273	G	A	-0.0422946	22:39644273:G:A:dose
	127	22	43689542	G	A	0.0413936	22:43689542:G:A:dose
	128	22	45745229	T	G	0.0417303	22:45745229:T:G:dose
	129	22	46364191	C	T	0.0293793	22:46364191:C:T:dose
	130	3	112903888	A	G	-0.0289772	3:112903888:A:G:dose
	131	3	112916918	C	T	-0.0276449	3:112916918:C:T:dose
	132	3	112999560	G	A	-0.174932	3:112999560:G:A:dose
	133	3	133701119	G	A	0.0480998	3:133701119:G:A:dose
	134	3	133748789	T	C	-0.0478479	3:133748789:T:C:dose
	135	3	169492101	C	T	-0.0568958	3:169492101:C:T:dose
	136	3	37034946	G	A	0.0549448	3:37034946:G:A:dose
	137	3	40915239	A	G	0.0935877	3:40915239:A:G:dose
	138	3	52880740	C	T	-0.0444691	3:52880740:C:T:dose
	139	3	53071797	G	C	-0.0448938	3:53071797:G:C:dose
	140	3	64252424	C	T	0.0395549	3:64252424:C:T:dose
	141	3	64624426	C	T	-0.033871	3:64624426:C:T:dose
	142	3	66444330	T	C	0.0500896	3:66444330:T:C:dose
	143	4	106131210	C	T	0.0460049	4:106131210:C:T:dose
	144	4	115502406	G	A	0.0174724	4:115502406:G:A:dose
	145	4	145659064	T	C	0.0933657	4:145659064:T:C:dose
	146	4	151501208	G	C	0.0383055	4:151501208:G:C:dose
	147	4	175420523	T	C	-0.0422578	4:175420523:T:C:dose
	148	4	94937860	T	C	0.0600783	4:94937860:T:C:dose
	149	5	1240998	T	C	0.106579	5:1240998:T:C:dose
	150	5	125988175	G	A	0.00583036	5:125988175:G:A:dose
	151	5	1296486	A	G	0.0742187	5:1296486:A:G:dose
	152	5	134499092	C	A	0.0587665	5:134499092:C:A:dose
	153	5	149546426	A	G	0.0630146	5:149546426:A:G:dose
	154	5	172324558	G	A	0.0442739	5:172324558:G:A:dose
	155	5	39612157	C	T	-0.0312383	5:39612157:C:T:dose
	156	5	40090784	C	T	-0.0227225	5:40090784:C:T:dose
	157	5	40282106	G	C	0.0906065	5:40282106:G:C:dose
	158	5	82881255	C	T	-0.0461062	5:82881255:C:T:dose
	159	6	105962625	C	A	-0.013913	6:105962625:C:A:dose
	160	6	106482613	T	C	0.200817	6:106482613:T:C:dose
	161	6	117809031	T	C	0.0418729	6:117809031:T:C:dose
	162	6	12292772	G	T	0.0452022	6:12292772:G:T:dose
	163	6	133993925	C	T	0.143801	6:133993925:C:T:dose
	164	6	28862617	G	C	0.00871513	6:28862617:G:C:dose
	165	6	29809860	G	A	0.0128291	6:29809860:G:A:dose
	166	6	31010185	T	C	0.0772749	6:31010185:T:C:dose
	167	6	31062667	T	C	0.0162378	6:31062667:T:C:dose
	168	6	31317361	G	A	0.0400673	6:31317361:G:A:dose
	169	6	31427095	A	G	-0.0594887	6:31427095:A:G:dose
	170	6	32191339	C	T	-0.031909	6:32191339:C:T:dose
	171	6	32586732	G	C	0.0754753	6:32586732:G:C:dose
	172	6	35569562	A	G	-0.0692672	6:35569562:A:G:dose
	173	6	36623379	G	A	0.0564696	6:36623379:G:A:dose
	174	6	41692812	G	A	0.0133881	6:41692812:G:A:dose
	175	6	45572071	G	A	0.0564389	6:45572071:G:A:dose
	176	6	55577214	T	C	0.0416559	6:55577214:T:C:dose
	177	6	55712124	C	T	-0.0497371	6:55712124:C:T:dose
	178	6	6749789	C	T	-0.038165	6:6749789:C:T:dose
	179	6	7231843	G	A	-0.0565293	6:7231843:G:A:dose
	180	7	129632840	T	G	-0.0549014	7:129632840:T:G:dose
	181	7	130600748	A	G	-0.0995957	7:130600748:A:G:dose
	182	7	2863289	A	C	-0.0343526	7:2863289:A:C:dose
	183	7	45150331	A	C	-0.0519476	7:45150331:A:C:dose
	184	7	46094089	C	T	0.0613486	7:46094089:C:T:dose
	185	7	46889411	G	A	0.0420642	7:46889411:G:A:dose
	186	7	47510741	A	G	0.0546865	7:47510741:A:G:dose
	187	7	73167259	C	T	-0.0381233	7:73167259:C:T:dose
	188	7	99477426	G	A	-0.0548672	7:99477426:G:A:dose
	189	8	117624093	T	C	-0.0441738	8:117624093:T:C:dose
	190	8	117630683	A	C	0.158124	8:117630683:A:C:dose
	191	8	117790914	C	A	0.098918	8:117790914:C:A:dose
	192	8	128413305	G	T	-0.102076	8:128413305:G:T:dose
	193	8	128414892	T	C	-0.0607141	8:128414892:T:C:dose
	194	8	128581578	G	A	-0.0514797	8:128581578:G:A:dose
	195	8	23664632	G	C	-0.0738448	8:23664632:G:C:dose
	196	8	59742639	G	C	0.0255634	8:59742639:G:C:dose
	197	9	101679752	T	G	-0.0833158	9:101679752:T:G:dose
	198	9	110373819	C	T	-0.052047	9:110373819:C:T:dose
	199	9	113654654	G	C	0.0577312	9:113654654:G:C:dose
	200	9	136682468	C	T	-0.0808797	9:136682468:C:T:dose
	201	9	136925663	G	T	0.0334515	9:136925663:G:T:dose
	202	9	22105927	T	C	-0.0497825	9:22105927:T:C:dose
	203	9	34107505	C	T	0.0450159	9:34107505:C:T:dose
	204	6	55721302	T	C	-0.0275488	6:55721302:T:C:dose
	*Weights were computed by modeling the marginal association of the variants in relation to the outcome in a multivariable model adjusted for study, sex, age scaled for 10 year increments, and the first three principal components.

### Sheet: Supplementary Table 3
	Supplementary Table S3. Summary statistics for colorectal cancer-related risk factors in study participants.
		Overall	Cases	Controls
		(N=71316)	(N=30812)	(N=40504)	p-value
	Red meat intake (servings/day)a
	Mean (SD)	0.57 (0.45)	0.60 (0.46)	0.54 (0.44)	<0.001
	Missing	138 (0.2%)	69 (0.2%)	69 (0.2%)
	Processed meat intake (servings/day)a
	Mean (SD)	0.31 (0.31)	0.35 (0.34)	0.28 (0.29)	<0.001
	Missing	5764 (8.1%)	3130(10.2%)	2634(6.5%)
	Age
	Mean (SD)	63.7 (10.1)	64.1 (10.8)	63.4 (9.43)	<0.001
	Sex
	Female	35284(49.5%)	15085(49.0%)	20199(49.9%)	0.0163
	Male	36032(50.5%)	15727(51.0%)	20305(50.1%)
	Height (cm)
	Mean (SD)	169 (9.55)	169 (9.57)	169 (9.54)	0.0647
	Missing	715 (1.0%)	427 (1.4%)	288(0.7%)
	Body Mass Index
	Mean (SD)	27.2 (4.80)	27.4 (4.96)	27.0 (4.67)	<0.001
	Underweight	553 (0.8%)	261(0.8%)	292 (0.7%)	<0.001
	Normal	23293(32.7%)	9522(30.9%)	13771(34.0%)
	Obese	15648 (21.9%)	7247(23.5%)	8401(20.7%)
	Overweight	28835(40.4%)	12266(39.8%)	16569(40.9%)
	Missing	2987(4.2%)	1516(4.9%)	1471(3.6%)
	Total energy intake (kcal/day)b
	Mean (SD)	1965 (718.6)	2011 (730.8)	1920 (706.6)	<0.001
	Missing	25850 (36.2%)	9473 (30.7%)	16377 (40.4%)
	Tumor location
	Proximal colon	-	10855 (35.2%)	-
	Distal colon	-	9360 (30.4%)	-
	Rectum	-	8582 (27.9%)	-
	Missing	-	2015 (6.5%)	-
	a1 serving per day is equivalent to 70.9 grams or 2.5 ounces; bMean Imputed for partially missing data. Studies with missing variable were not used for mean estimation. P-values correspond to two sample t-tests or X2 tests, as appropriate.

### Sheet: Supplementary Table 4
	Supplementary Table S4. Annotated Single Nucleotide Polymorphisms (SNPs) that showcased pathway overrepresentation as reported by PANTHER Pathways.
	Chromosome	Position	Reference Allele	Alternative Allele	rsID	Pathway	Mapped Genes	Effect
	13	110352851	G	C	rs1078563	Gonadotropin-releasing hormone receptor pathway	ENSG00000229792|ENSG00000234854|LINC00399|LINC00676	intergenic
	10	114726843	G	A	rs11196172	Alzheimer disease-presenilin pathway;Cadherin signaling pathway;Wnt signaling pathway	ENSG00000148737|TCF7L2	intronic
	13	37491650	T	C	rs12427846	Gonadotropin-releasing hormone receptor pathway;TGF-beta signaling pathway	ENSG00000120693|SMAD9	intronic
	20	57475191	A	G	rs13831	Gonadotropin-releasing hormone receptor pathway	ENSG00000087460|GNAS	UTR3|intronic
	5	40282106	G	C	rs1445012	Gonadotropin-releasing hormone receptor pathway	ENSG00000199361|ENSG00000265615|LINC00603|PTGER4	intergenic
	19	41860296	A	G	rs1800469	Gonadotropin-releasing hormone receptor pathway;TGF-beta signaling pathway	B9D2|ENSG00000105329|ENSG00000123810|ENSG00000142046|ENSG00000255730|TGFB1|TMEM91	downstream|intronic|upstream
	11	101616011	C	T	rs2155065	Alzheimer disease-presenilin pathway	ANGPTL5|ENSG00000137672|TRPC6	intergenic
	6	55577214	T	C	rs2208603	TGF-beta signaling pathway	BMP5|ENSG00000112175|ENSG00000220725|HMGCLL1	intergenic
	18	46452327	A	G	rs2337113	TGF-beta signaling pathway	ENSG00000101665|SMAD7	intronic
	1	22503282	G	C	rs2807367	Alzheimer disease-presenilin pathway;Cadherin signaling pathway;Wnt signaling pathway	ENSG00000162552|ENSG00000266564|MIR4418|WNT4	intergenic
	20	6762221	C	T	rs28488	Gonadotropin-releasing hormone receptor pathway;TGF-beta signaling pathway	BMP2|ENSG00000125845|ENSG00000251833|LINC01428	downstream
	14	54419106	A	C	rs35107139	Gonadotropin-releasing hormone receptor pathway;TGF-beta signaling pathway	BMP4|ENSG00000125378|ENSG00000266431|MIR5580	intronic|upstream
	3	40915239	A	G	rs35470271	Alzheimer disease-presenilin pathway;Cadherin signaling pathway;Gonadotropin-releasing hormone receptor pathway;Wnt signaling pathway	CTNNB1|ENSG00000231873|ENSG00000233096|ZNF621	intergenic
	15	67000117	C	A	rs3809570	TGF-beta signaling pathway	ENSG00000137834|SMAD6	intronic|upstream
	6	32191339	C	T	rs3830041	Alzheimer disease-presenilin pathway	ENSG00000204301|NOTCH4	intronic
	5	172324558	G	A	rs472959	Gonadotropin-releasing hormone receptor pathway	ENSG00000113719|ERGIC1	intronic
	20	6699595	T	G	rs4813802	Gonadotropin-releasing hormone receptor pathway;TGF-beta signaling pathway	BMP2|CASC20|ENSG00000228482|ENSG00000229876	intergenic
	14	54445157	G	A	rs4901473	Gonadotropin-releasing hormone receptor pathway;TGF-beta signaling pathway	BMP4|CDKN3|ENSG00000125378|ENSG00000224004	intergenic
	5	40090784	C	T	rs55810369	Gonadotropin-releasing hormone receptor pathway	ENSG00000249668|ENSG00000250585|LINC00603|PTGER4	intergenic
	15	67402824	T	C	rs56324967	Gonadotropin-releasing hormone receptor pathway;TGF-beta signaling pathway	ENSG00000166949|SMAD3	intronic
	20	48986567	C	T	rs6012915	Cadherin signaling pathway	ENSG00000233077|ENSG00000244376|LINC01271|PTPN1	intergenic
	20	55831203	A	G	rs6014965	Gonadotropin-releasing hormone receptor pathway;TGF-beta signaling pathway	BMP7|ENSG00000101144	intronic
	20	49060191	C	T	rs6095946	Cadherin signaling pathway	ENSG00000231715|ENSG00000244376|LINC01271|PTPN1	intergenic
	6	55712124	C	T	rs62404966	TGF-beta signaling pathway	BMP5|ENSG00000112175	intronic
	6	55721302	T	C	rs6912214	TGF-beta signaling pathway	BMP5|ENSG00000112175	intronic
	12	117747590	T	G	rs73208120	Gonadotropin-releasing hormone receptor pathway	ENSG00000089250|NOS1	intronic
	12	57540848	C	G	rs7398375	Alzheimer disease-presenilin pathway	AS|ENSG00000123384|ENSG00000259125|LRP1	intronic|ncRNA_intronic
	22	46364191	C	T	rs9330814	Alzheimer disease-presenilin pathway;Cadherin signaling pathway;Wnt signaling pathway	ENSG00000188064|WNT7B	intronic
	16	68743939	A	C	rs9924886	Alzheimer disease-presenilin pathway;Cadherin signaling pathway;Wnt signaling pathway	CDH1|CDH3|ENSG00000062038	intronic
	20	6603622	C	T	rs994308	Gonadotropin-releasing hormone receptor pathway;TGF-beta signaling pathway	BMP2|CASC20|ENSG00000228482|ENSG00000229876	intergenic

### Sheet: Supplementary Table 5
	Supplementary Table S5. Multinomial logistic regression for pathway-based Polygenic Risk Score interactions (pPRSxE) with red meat and processed meat intake in association with Colorectal Cancer (CRC) risk by topological location of the tumor.
		Overall*		Proximal Colon		Distal Colon		Rectum
		(Cases = 30812)		(Cases = 10855)		(Cases = 9360)		(Cases = 8582)
	Red Meat	OR	p-value	OR	p-value	OR	p-value	OR	p-value
		(95% CI)		(95% CI)		(95% CI)		(95% CI)
	Overall PRS	0.95	0.00483	0.93	0.002601	0.98	0.3571	0.93	0.01106
		(0.91-0.98)		(0.88-0.97)		(0.93-1.03)		(0.87-0.98)
	Alzheimer’s Disease Presenilin	0.99	0.556	0.99	0.5487	0.99	0.9639	0.99	0.679
		(0.96-1.02)		(0.94-1.03)		(0.95-1.05)		(0.94-1.04)
	Uniques	1.01	0.753	1.02	0.4306	0.99	0.9726	0.99	0.853
		(0.97-1.04)		(0.97-1.07)		(0.95-1.05)		(0.94-1.05)
	Cadherin/WNT Signaling	0.98	0.18	0.98	0.3428	0.97	0.2951	0.97	0.4077
		(0.94-1.01)		(0.93-1.02)		(0.93-1.02)		(0.93-1.03)
	Uniques	0.98	0.204	1	0.9883	0.96	0.1037	0.97	0.2927
		(0.95-1.01)		(0.95-1.05)		(0.91-1.01)		(0.92-1.03)
	Gonadotropin-Releasing Hormone Receptor	0.99	0.625	0.98	0.4117	1.03	0.1907	0.95	0.07232
		(0.96-1.03)		(0.94-1.03)		(0.98-1.09)		(0.90-1.01)
	Uniques	0.99	0.699	0.97	0.1574	1.04	0.1108	0.97	0.375
		(0.96-1.03)		(0.92-1.01)		(0.99-1.09)		(0.92-1.03)
	TGF-beta signaling	0.95	0.00306	0.95	0.0389	0.97	0.1677	0.93	0.01183
		(0.92-0.98)		(0.91-0.99)		(0.92-1.01)		(0.88-0.98)
	Uniques	0.94	0.000689	0.94	0.01522	0.95	0.02535	0.96	0.1512
		(0.91-0.98)		(0.90-0.99)		(0.90-0.99)		(0.91-1.02)
	No Pathway PRS	0.97	0.171	0.95	0.06624	0.99	0.7407	0.97	0.2883
		(0.94-1.01)		(0.91-1.00)		(0.94-1.05)		(0.91-1.03)
	Processed Meat
	Overall PRS	0.99	0.917	0.98	0.547	1.03	0.5229	0.97	0.3931
		(0.94-1.05)		(0.91-1.05)		(0.95-1.11)		(0.90-1.04)
	Alzheimer’s Disease Presenilin	1.01	0.845	1.01	0.7683	1.01	0.86	0.99	0.8225
		(0.96-1.06)		(0.94-1.09)		(0.93-1.08)		(0.92-1.07)
	Uniques	1.02	0.457	1.06	0.09604	0.99	0.9429	1	0.9147
		(0.97-1.07)		(0.99-1.15)		(0.92-1.08)		(0.93-1.08)
	Cadherin/WNT Signaling	0.99	0.733	1.02	0.6757	0.99	0.7672	0.96	0.2416
		(0.94-1.04)		(0.95-1.09)		(0.92-1.07)		(0.89-1.03)
	Uniques	0.99	0.679	1.04	0.2564	0.97	0.4369	0.95	0.1337
		(0.94-1.04)		(0.97-1.12)		(0.90-1.05)		(0.88-1.02)
	Gonadotropin-Releasing Hormone Receptor	1	0.936	1.01	0.7638	1.05	0.1767	0.94	0.1001
		(0.95-1.06)		(0.94-1.09)		(0.98-1.14)		(0.88-1.01)
	Uniques	0.99	0.768	0.96	0.3203	1.05	0.1723	0.97	0.361
		(0.94-1.04)		(0.90-1.04)		(0.98-1.13)		(0.90-1.04)
	TGF-beta signaling	1	0.935	0.98	0.5726	1.05	0.1774	0.96	0.297
		(0.95-1.06)		(0.91-1.05)		(0.98-1.14)		(0.90-1.03)
	Uniques	0.99	0.823	0.93	0.0488	1.04	0.2649	1	0.9129
		(0.95-1.05)		(0.87-0.99)		(0.97-1.12)		(0.93-1.07)
	No Pathway PRS	1	0.895	0.99	0.7111	1.01	0.8173	1	0.975
		(0.95-1.06)		(0.91-1.06)		(0.93-1.09)		(0.93-1.08)
	*Overall model corresponds to a multivariable logistic regression model contrasting case/control status as the outcome. Note: All models were adjusted for study, sex, age and the first three Principal Components. For 2,015 participants information on tumor location was unavailable.

### Sheet: Supplementary Table 6
	Supplementary Table S6. Association between red meat/processed meat intake with colorectal cancer (CRC) risk stratified by quartiles of pathway-based Polygenic Risk Scores (pPRS).
		Q1		Q2		Q3		Q4
	Red Meat	OR	p-value	OR	p-value	OR	p-value	OR	p-value
		(95% CI)		(95% CI)		(95% CI)		(95% CI)
	Overall PRS*	1.32	1.22e-09	1.32	1.14e-10	1.35	2.83e-12	1.17	0.000502
		(1.21-1.44)		(1.21-1.44)		(1.24-1.47)		(1.07-1.28)
	Alzheimer’s Disease Presenilin	1.28	1.13e-08	1.36	1.08e-12	1.19	3.51e-05	1.3	7.98e-10
		(1.18-1.4)		(1.25-1.48)		(1.10-1.30)		(1.2-1.42)
	Uniques	1.29	1.09e-09	1.23	1.2e-07	1.31	8.29e-11	1.29	2.2e-06
		(1.19-1.4)		(1.13-1.35)		(1.21-1.43)		(1.18-1.40)
	Cadherin/WNT Signaling	1.31	6.93e-10	1.33	6.98e-11	1.3	1.48e-09	1.2	1.53e-05
		(1.20-1.43)		(1.22-1.44)		(1.19-1.41)		(1.11-1.31)
	Uniques	1.35	6.38e-12	1.26	2.32e-07	1.28	7.46e-09	1.23	1.62e-06
		(1.24-1.46)		(1.15-1.37)		(1.18-1.39)		(1.13-1.34)
	Gonadotropin-Releasing Hormone Receptor	1.29	8.27e-10	1.26	8.1e-08	1.34	2.43e-11	1.24	2.08e-06
		(1.19-1.4)		(1.16-1.37)		(1.23-1.46)		(1.13-1.35)
	Uniques	1.29	1.09e-09	1.3	1.57e-09	1.26	1.3e-07	1.29	9.48e-09
		(1.19-1.40)		(1.19-1.42)		(1.16-1.37)		(1.18-1.41)
	TGF-beta signaling	1.37	1.2e-13	1.33	4.39e-11	1.27	5.45e-08	1.17	0.000441
		(1.26-1.49)		(1.22-1.45)		(1.16-1.38)		(1.07-1.27)
	Uniques	1.36	8.65e-13	1.31	8.26e-10	1.32	1.19e-10	1.36	0.000864
		(1.25-1.48)		(1.20-1.42)		(1.21-1.44)		(1.06-1.26)
	No Pathway PRS**	1.29	3.09e-08	1.3	1.92e-09	1.33	1.99e-11	1.24	1.61e-06
		(1.18-1.41)		(1.19-1.41)		(1.23-1.45)		(1.13-1.35)
	Processed Meat
	Overall PRS*	1.34	8.4e-05	1.48	5.43e-08	1.43	5.04e-07	1.27	0.00109
		(1.16-1.55)		(1.28-1.70)		(1.24-1.65)		(1.10-1.47)
	Alzheimer’s Disease Presenilin	1.37	1.47e-05	1.45	1.32e-07	1.39	2.54e-06	1.39	3.4e-06
		(1.19-1.57)		(1.27-1.67)		(1.21-1.60)		(1.21-1.60)
	Uniques	1.51	3.62e-09	1.34	4.07e-05	1.33	4.31e-05	1.43	1.45e-06
		(1.32-1.74)		(1.16-1.54)		(1.16-1.52)		(1.23-1.65)
	Cadherin/WNT Signaling	1.34	4.69e-05	1.55	4.01e-10	1.4	2.27e-06	1.34	3.51e-05
		(1.16-1.54)		(1.35-1.78)		(1.22-1.61)		(1.17-1.54)
	Uniques	1.42	4.85e-07	1.43	6e-07	1.34	2.45e-05	1.41	2.32e-06
		(1.24-1.63)		(1.24-1.64)		(1.17-1.54)		(1.22-1.63)
	Gonadotropin-Releasing Hormone Receptor	1.43	6.14e-07	1.5	7.75e-09	1.34	3.14e-05	1.36	2.07e-05
		(1.24-1.65)		(1.31-1.72)		(1.17-1.54)		(1.18-1.56)
	Uniques	1.5	1.22e-08	1.33	5.54e-05	1.39	4.45e-06	1.41	1.38e-06
		(1.30-1.72)		(1.16-1.53)		(1.21-1.60)		(1.23-1.62)
	TGF-beta signaling	1.39	3.68e-06	1.5	9.67e-09	1.3	0.000193	1.42	9.85e-07
		(1.21-1.6)		(1.31-1.73)		(1.13-1.5)		(1.23-1.63)
	Uniques	1.47	5.56e-08	1.32	0.0001	1.48	2.44e-08	1.31	0.000121
		(1.28-1.69)		(1.15-1.52)		(1.29-1.7)		(1.14-1.51)
	No Pathway PRS**	1.34	8.15e-05	1.56	5.63e-10	1.39	3.68e-06	1.27	0.00105
		(1.16-1.55)		(1.35-1.79)		(1.21-1.60)		(1.10-1.47)
	PRS; Polygenic Risk Score. Note: All models were adjusted for study, sex, age and the first three Principal Components. *PRS constructed with 204 SNPs previously associated with CRC risk. **PRS constructed with 174 SNPs that did not showed pathway overrepresentation.

### Sheet: Supplementary Table 7
	Supplementary Table S7. Confounding analyses for the association between the interaction of the TGF-β-Polygenic Risk Score and red meat intake (pPRSxE) in relation with colorectal cancer risk.
	TGF-β-PRS x Red Meat
					95% CI
				OR	LL	UL
	Model 1 (Unadjusted)			0.95	0.918	0.983
	Model 2			0.951	0.919	0.985
	Model 3			0.949	0.917	0.983
	Model 4			0.946	0.914	0.98
	Model 5			0.94	0.904	0.977
	Model 6			0.95	0.919	0.984
	Model 7			0.951	0.919	0.984
	Model 8			0.954	0.92	0.989
	TGF-β-PRSuniques x Red Meat
					95% CI
				OR	LL	UL
	Model 1 (Unadjusted)			0.943	0.912	0.976
	Model 2			0.946	0.914	0.98
	Model 3			0.941	0.908	0.974
	Model 4			0.942	0.91	0.975
	Model 5			0.934	0.899	0.971
	Model 6			0.946	0.914	0.979
	Model 7			0.945	0.913	0.979
	Model 8			0.948	0.915	0.983
	PRS; Polygenic Risk Score, OR; Odds ratio, LL; Lower limit; UL; Upper Limit, CI; Confidence Interval
	Model 1: Adjusted for study, sex, age and the first three principal components.
	Model 2: Adjusted for covariates in Model 1, plus smoking coded as never, former, current.
	Model 3: Adjusted for covariates in Model 1, plus Body Mass Index (BMI = weight (kg) / height^2 (cm) fitted as a continous variable.
	Model 4: Adjusted for covariates in Model 1, plus alcohol intake (g/day).
	Model 5: Adjusted for covariates in Model1, plus fiber intake (g/day).
	Model 6: Adjusted for covariates in Model 1, plus fruits intake (servings/day).
	Model 7: Adjusted for covaraites in Model 1, plus vegetables intake (servings/day).
	Model 8: Adjusted for covariates in Model 1, plus total caloric intake (kcal/day).
